# Identification of Novel mRNA Biomarkers with Improved Performance for Colorectal Cancer Screening from a Multicenter Large Gene Screen

**DOI:** 10.64898/2026.02.03.26345497

**Authors:** Loren Hansen, Houcong Liu, Haijiu Lin, Changpu Song, Yanyang Liang, Jakob Kirchner, Dan Chen, Zhufang Chen, Jihui Du, Wenying Pan

**Affiliations:** El Capitan Biosciences, 7068 Koll Center Pkwy, Suite 402, Pleasanton, CA 94566; Research Center for Clinical and Translational Medicine, Shenzhen Nanshan People’s Hospital and Affiliated Nanshan Hospital of Shenzhen University, Shenzhen, Guangdong 518052, China; Guangdong Jiyin Biotech, D3 Building, TCL international E city, no. 1001, Zhong Shan Yuan Road, Nanshan District. Shenzhen, China

## Abstract

**Background:** Colorectal cancer (CRC) is a leading cause of cancer mortality. While early detection improves outcomes, current non-invasive tests often lack sensitivity for early-stage CRC and advanced precancerous lesions (APL). Stool-based host messenger RNA (mRNA) biomarkers offer a promising approach, though the most clinically useful candidates remain undefined.

**Methods:** We screened for mRNA biomarkers by first using bioinformatic analysis of tissue RNA-seq datasets to identify candidate genes with strong and ubiquitous differential expression in CRC versus normal tissues. The top 135 computationally predicted biomarkers were evaluated using "gold standard" RT-PCR on clinical stool samples across two independent cohorts.

**Results:** Several biomarkers, including *PPBP*, *MYC*, *MMP7*, and *TGFBI*, exhibited strong predictive power. Integrating top-performing markers through machine learning yielded an AUC of 0.98 for CRC and 0.76 for APL detection. The optimized panel demonstrated 98% sensitivity for CRC and 50% for APL, with a specificity of 90%.

**Conclusions:** This study derives a high-performance mRNA-based stool test for non-invasive CRC screening. Our findings demonstrate that a multi-marker panel achieves exceptional sensitivity and good specificity, providing a viable tool for clinical diagnostics.
