## supplemental table 1 for "Identification of Novel mRNA Biomarkers with Improved Performance for Colorectal Cancer Screening from a Multicenter Large Gene Screen"

### Sheet: suppl_Table1
Genes	CRC AUC	CRC median tumor deltadeltaCT Normalized Expression	Control median deltadeltaCT Normalized Expression	CRC FDR	APL AUC	APL median tumor deltadeltaCT Normalized Expression	APL FDR
OLR1	0.9315	1.0133	0.0341151	4.80204e-07	0.58	0.0523313	0.68464
TGFBI	0.919	1.0001	0.106965	1.13325e-06	0.6845	0.356113	0.202938
CXCL8	0.907	1.00022	0.0392854	1.7109e-06	0.603	0.0584042	0.57852
TIMP1	0.895	1.00002	0.221443	3.60425e-06	0.638	0.40958	0.477452
PPBP	0.881	0.90203	0	4.80204e-07	0.671	0.0138882	0.114074
UBE2C	0.849	0.515869	0	4.80204e-07	0.512	0	0.919226
SI	0.846	1.00174	3.19327	5.33687e-05	0.7235	1.43907	0.114074
MYC	0.844	0.811387	0	1.72347e-07	0.662	0	0.0193017
CPNE7	0.8395	0.419308	0	1.37949e-05	0.5425	0	0.835834
ETV4	0.8355	0.82743	0	3.13479e-05	0.602	0.205218	0.516443
MMP7	0.8285	0.602918	0	5.32166e-06	0.735	0.142504	0.0193017
TESC	0.824	1.00506	0.31101	0.000160627	0.5975	0.367857	0.590764
CLDN1	0.82	0.986327	0.0717011	0.000137518	0.583	0.169014	0.665051
LY6E	0.812	1.00438	0.143091	0.000268247	0.557	0.106221	0.832683
KRT17	0.812	1.00049	4.52465	0.000268247	0.5075	2.99115	0.965814
IFITM1	0.809	1.00015	0.262784	0.000304026	0.5125	0.208049	0.959817
REG4	0.7985	1.00001	2.0211	0.000440632	0.625	1.62451	0.477452
RHPN1	0.796	0.798605	0	8.38345e-05	0.6075	0	0.477452
CLEC5A	0.785	0.616519	0	0.000268247	0.532	0	0.901716
C2CD4A	0.778	0.986327	0	0.000759209	0.5245	0	0.919226
EPHX4	0.775	0.345134	0	4.80204e-07	0.5	0	NA
NKD2	0.7685	0.248655	0	1.7109e-06	0.5665	0	0.296429
PRSS33	0.766	0.322065	0	1.37949e-05	0.518	0	0.901716
SPP1	0.763	0.324688	0	4.58627e-05	0.592	0	0.448757
MUC17	0.7605	0.889582	2.39519	0.00229017	0.5755	1.8037	0.739548
IL11	0.75	0.10118	0	1.7109e-06	0.525	0	0.477452
HAGHL	0.749	0.858818	0	0.00099669	0.552	0	0.750737
CTSE	0.7425	1.00002	3.435	0.00489052	0.5465	3.10634	0.835834
GAD1	0.732	0.256399	0	0.00040517	0.588	0	0.477452
MAPK15	0.728	0.237246	0	0.000222734	0.557	0	0.57852
PRSS22	0.727	1.00346	2.27365	0.00814292	0.56	1.60771	0.8257
IGF2	0.725	0	0	5.46149e-06	0.5	0	NA
TCN1	0.724	0.835324	0.244949	0.00847411	0.585	0.292196	0.665051
MDFI	0.721	0.804179	0	0.00630067	0.574	0.353791	0.68464
IPO4	0.7175	0.817628	0	0.00641546	0.6115	0.514202	0.477452
MSX2	0.713	0.176777	0	0.000359772	0.56	0	0.549839
MMP1	0.7125	0.993116	0.307793	0.0134711	0.551	0.276897	0.835834
CXCL3	0.711	1.00406	0.528509	0.0138266	0.5345	0.469863	0.90825
GDF15	0.7085	0.455164	0	0.00229017	0.5105	0	0.95699
ASCL2	0.703	0	0	0.000440632	0.514	0	0.919226
KLK7	0.703	0.488958	2.05011	0.0158694	0.537	2.15845	0.901716
SOX9	0.6925	0.86462	0.185013	0.0209021	0.531	0.329695	0.916267
IFI6	0.687	1.00022	0.617891	0.0311079	0.567	0.555265	0.750737
ULBP1	0.682	0	0	0.000440632	0.53	0	0.739548
MMP3	0.682	0	0	0.000759209	0.53	0	0.665051
TUBB3	0.675	0	0	8.94303e-05	0.5	0	NA
CEMIP	0.675	0.714536	0	0.0144692	0.572	0	0.644411
ATG9B	0.672	0	1.21922	0.036079	0.5025	1.87259	1
COL1A1	0.67	0.666122	1.84811	0.0474238	0.616	1.00158	0.493611
SPATA12	0.669	0.0255594	0	0.0136069	0.523	0	0.916267
EVA1A	0.661	0	0	0.0011949	0.506	0	0.95699
AKR1C4	0.6595	0	0	0.00792373	0.505	0	0.965814
KRT23	0.6545	0.714501	0.319537	0.0645086	0.5385	0.452375	0.901716
CALB1	0.652	0	0	0.00229017	0.504	0	0.965814
CBX2	0.65	0	0	0.000304026	0.5	0	NA
CST1	0.649	0.162668	0	0.0344689	0.5215	0	0.919226
PKP1	0.6485	1.00002	2.50534	0.0830272	0.504	3.52115	0.995298
LEMD1	0.648	0	0	0.0030214	0.528	0	0.750737
TNS4	0.6475	0.979632	0.599257	0.0836132	0.611	0.829339	0.527801
LRP8	0.646	0	0	0.0073904	0.512	0	0.919226
CEL	0.6455	0.867586	0.373721	0.0836132	0.5865	0.781987	0.665051
CST2	0.6445	0	0	0.00581528	0.521	0	0.835834
TFF1	0.643	1.0006	2.00724	0.0934978	0.5345	2.12894	0.90825
CPNE1	0.6375	1.00001	0.693058	0.108186	0.524	0.702429	0.919226
TLX1	0.637	0	0	0.00221976	0.51	0	0.835834
MUC2	0.6355	1.00015	1.5966	0.112255	0.5985	1.90896	0.590764
ALKAL1	0.632	0	0	0.0435708	0.515	0	0.919226
GPRC5A	0.631	1.00086	1.44424	0.120855	0.528	1.59857	0.919226
RPS10	0.6285	1.02393	0.632523	0.127488	0.6875	1.33048	0.202938
CHPF	0.628	0.573468	0	0.0728793	0.542	0	0.8257
AJUBA	0.6275	0.886667	0.0119239	0.118536	0.5225	0.415656	0.919226
APLN	0.627	0	0	0.036079	0.513	0	0.927096
INHBA	0.625	0	0	0.00106238	0.525	0	0.477452
TG	0.6175	0	0	0.00501301	0.51	0	0.835834
S100A2	0.6165	0	0	0.00537555	0.5665	0	0.296429
PLEKHN1	0.6165	0	0	0.0414613	0.5255	0	0.835834
STRA6	0.609	0	0	0.0898911	0.5105	0	0.95699
TRIM29	0.608	0.0733022	0	0.120855	0.558	0	0.739548
ADAMTS12	0.6055	0	0	0.119332	0.559	0	0.665051
ESM1	0.604	0	0	0.0203998	0.52	0	0.750737
SLC4A11	0.6025	0.817443	0.345088	0.227032	0.5945	0.728629	0.590764
DMBX1	0.6	0	0	0.00393625	0.5	0	NA
MUC5AC	0.599	0.255253	0	0.214282	0.607	0.78647	0.488401
VWA2	0.598	0.662367	0	0.229254	0.5005	0	1
SPTBN2	0.598	0.736531	0.500868	0.254003	0.6245	0.956216	0.477452
WNT2	0.5915	0	0	0.0541283	0.53	0	0.665051
ADAM12	0.59	0	0	0.0194732	0.5145	0	0.835834
TRIB3	0.5875	0.613741	0.52506	0.310269	0.5125	0.367789	0.959817
KLHL35	0.586	0.438432	0	0.271744	0.56	0.138216	0.750737
MMP13	0.5835	0	0	0.160132	0.523	0	0.90825
RAET1L	0.582	0.982968	0.622458	0.342677	0.5245	0.643579	0.919226
GRHL3	0.5815	0.60163	0.371853	0.342677	0.5005	0.402121	1
WNT7B	0.58	0	0	0.108186	0.538	0	0.745421
EGFL6	0.577	0	0	0.0648549	0.52	0	0.750737
ULBP2	0.575	0	0	0.0134711	0.55	0	0.270564
SERPINA4	0.575	0	0	0.0134711	0.525	0	0.477452
TNFSF9	0.575	0	0	0.0134711	0.5	0	NA
SH3TC2	0.57	0	0	0.115875	0.5035	0	0.965814
STK31	0.5665	0	0	0.0546264	0.5155	0	0.835834
MCIDAS	0.5655	0	0	0.0584658	0.51	0	0.835834
CXCL5	0.565	0.921271	0.697372	0.469605	0.644	0.212832	0.448757
DHRS2	0.564	0	0	0.293431	0.533	0	0.835834
PDX1	0.5635	0	0	0.0652793	0.5145	0	0.835834
CTHRC1	0.5635	0	0	0.0652793	0.51	0	0.835834
SLCO4A1	0.554	0	0	0.470672	0.546	0	0.8257
REG3A	0.554	0.938303	1.14479	0.560952	0.5995	0.415866	0.590764
LCN2	0.5525	1.00001	1.21683	0.565555	0.628	0.725252	0.477452
COMP	0.551	0	0	0.357909	0.51	0	0.95699
SALL4	0.55	0	0	0.0449288	0.6	0	0.0547023
MSX1	0.55	0	0	0.0449288	0.525	0	0.477452
GRIN2D	0.55	0	0	0.0449288	0.525	0	0.477452
OTX1	0.55	0	0	0.0449288	0.5	0	NA
IGFL4	0.55	0	0	0.0449288	0.5	0	NA
BLACAT1	0.55	0	0	0.0449288	0.5	0	NA
SERPINB5	0.5395	1.00015	0.776469	0.682354	0.6985	1.41149	0.158224
CGREF1	0.531	0.849731	0.904428	0.763539	0.6215	0.235147	0.477452
GJB4	0.53	0.714501	0.894292	0.764497	0.6035	1.29285	0.57852
SLC7A5	0.5295	0	0	0.565555	0.5	0	1
KLC3	0.5265	0	0	0.764497	0.5075	0	0.965814
DPEP1	0.5265	0.335694	0.227973	0.782245	0.689	0	0.135049
PIWIL1	0.5255	0	0	0.625291	0.5325	0	0.8257
CXCL1	0.5255	0.667241	0.572393	0.797898	0.642	2.04071	0.460482
NME2	0.5245	1.00001	0.989871	0.802207	0.5195	0.999595	0.947817
REG1A	0.522	1.00049	0.832699	0.822168	0.718	0.152838	0.114074
DUOX2	0.5175	1.00086	0.90008	0.856547	0.534	1.24559	0.90825
BGN	0.516	0	0	0.849277	0.509	0	0.965814
SFTA2	0.516	0.332742	0.149976	0.856547	0.5295	0.234081	0.919226
CEACAM6	0.5135	1.00002	0.876627	0.885319	0.514	1.01148	0.959697
PRSS2	0.506	0	0	0.922836	0.59	0	0.381745
ASCL5	0.504	0	0	0.910222	0.554	0	0.477452
RAB11FIP1	0.502	1.01505	0.888843	0.984441	0.538	0.949348	0.901716
SMKR1	0.5	0	0	NA	0.5	0	NA
IRX5	0.5	0	0	NA	0.5	0	NA
GAPDH	0.5	1	1	NA	0.5	1	NA
CBY2	0.5	0	0	NA	0.5	0	NA
