## supplemental table 3 for "Identification of Novel mRNA Biomarkers with Improved Performance for Colorectal Cancer Screening from a Multicenter Large Gene Screen"

### Sheet: suppl_Table2
Genes	CRC AUC	CRC median tumor deltadeltaCT Normalized Expression	Control median deltadeltaCT Normalized Expression	CRC FDR	APL AUC	APL median tumor deltadeltaCT Normalized Expression	APL FDR
CXCL8	0.980519	1	0.00304578	3.83244e-14	0.755165	0.0295496	0.0163161
PPBP	0.969852	0.954791	0	3.83244e-14	0.690083	0.0334369	0.0231117
OLR1	0.966141	0.853549	0.00103882	1.0846e-13	0.677686	0.0141118	0.0371732
TIMP1	0.960575	1	0.0170034	2.83579e-13	0.740702	0.168064	0.0163558
MMP3	0.959416	0.758527	0	3.83244e-14	0.583161	0	0.0935106
MMP7	0.946197	0.964047	0	4.50344e-13	0.703512	0.0403476	0.0193624
TGFBI	0.93205	0.74573	0.0096595	4.28969e-12	0.654959	0.0824759	0.0676683
MMP1	0.923469	0.937837	0.0190901	1.06866e-11	0.682851	0.0879716	0.0381052
SPP1	0.919295	0.817915	0	2.20822e-12	0.58936	0	0.156335
ETV4	0.917208	0.788759	0	5.45663e-12	0.631198	0	0.0775489
MYC	0.916744	0.813202	0.0153122	1.59902e-11	0.691116	0.171584	0.0277911
S100A9	0.91257	0.811255	0.0148593	3.14545e-11	0.744835	0.106762	0.0163161
NKD2	0.894249	0.411932	0	3.56311e-12	0.604855	0	0.0231117
CLEC5A	0.892393	0.596774	0	3.24327e-11	0.606405	0	0.121994
TCN1	0.889147	0.711358	0	2.04543e-10	0.691116	0.0590795	0.0268938
IL11	0.872449	0.517949	0	1.75113e-11	0.511364	0	0.562551
IFITM1	0.870594	0.963535	0.053543	2.44317e-09	0.746901	0.338072	0.0163161
TESC	0.869434	0.864779	0.0383547	2.57415e-09	0.682335	0.343937	0.0381052
LY6E	0.866419	0.937278	0.0403079	3.29467e-09	0.730372	0.210109	0.0193624
CXCL3	0.865028	0.894852	0.041257	3.3452e-09	0.677686	0.327657	0.0411612
GDF15	0.852273	0.771783	0	3.42671e-09	0.532541	0	0.634352
CPNE1	0.846939	0.995464	0.0572391	1.82062e-08	0.69938	0.480449	0.0277911
IGF2	0.836735	0.24751	0	2.14351e-10	0.545455	0	0.0810679
RPP40	0.834416	0.51891	0	3.34042e-09	0.630165	0	0.0381052
CEMIP	0.829082	0.783937	0.036515	5.97343e-08	0.602789	0.114008	0.206232
HAGHL	0.824212	0.605553	0	6.98327e-08	0.518595	0	0.789328
MSX2	0.818414	0.480712	0	1.85278e-08	0.626033	0	0.047909
C2CD4A	0.81308	0.502084	0	9.10696e-08	0.604339	0	0.154555
TUBB3	0.806122	0.167915	0	2.72132e-09	0.5	0	NA
MDFI	0.803803	0.646993	0.0323188	6.20766e-07	0.66219	0.223943	0.0545929
EPHX4	0.80218	0.489698	0	1.82062e-08	0.558884	0	0.206232
SOX9	0.801484	0.948543	0.105987	8.69496e-07	0.727273	0.615185	0.0193624
CBX2	0.801252	0.147718	0	6.01612e-09	0.581612	0	0.0419023
IFI6	0.796382	0.950361	0.106231	1.3029e-06	0.710744	0.514003	0.0231117
CPNE7	0.791512	0.542006	0	3.29942e-07	0.585744	0	0.206232
RHPN1	0.789425	0.555317	0	1.06961e-06	0.62345	0.0680346	0.119295
ASCL2	0.785714	0.38152	0	1.18021e-08	0.568182	0	0.0356235
CLDN1	0.784323	0.262099	0	4.10894e-07	0.524793	0	0.666445
TNS4	0.780844	0.994465	0.146738	4.4854e-06	0.708161	0.460935	0.0231117
TRIM29	0.780612	0.779123	0.0152288	3.74859e-06	0.740702	0.502052	0.0163161
AJUBA	0.769481	0.478558	0	4.7168e-06	0.539256	0	0.601586
GAD1	0.765306	0.0843142	0	5.30383e-08	0.522727	0	0.206232
PRSS33	0.758813	0.100733	0	6.43393e-07	0.527893	0	0.562551
EVA1A	0.755102	0.0047326	0	1.0442e-07	0.522727	0	0.206232
VWA2	0.753711	0.170905	0	5.4741e-06	0.560434	0	0.349506
IPO4	0.731447	0.393414	0.0913558	0.000136084	0.707645	0.59212	0.0231117
RAET1L	0.713822	0	0	1.58573e-05	0.525826	0	0.589043
SPTBN2	0.705473	0.14149	0.0239135	0.000666351	0.617769	0.331007	0.166401
CEACAM6	0.704545	0.96911	0.253761	0.000664808	0.69938	1.00527	0.0268938
SALL4	0.693878	0	0	6.53302e-06	0.522727	0	0.206232
UBE2C	0.673469	0	0	2.47006e-05	0.590909	0	0.0231117
CGREF1	0.667904	0.165122	0.0385327	0.00497651	0.709711	0.249989	0.0231117
AKR1C4	0.660019	0	0	0.000434687	0.603306	0	0.0473227
ULBP1	0.642857	0	0	0.000169259	0.522727	0	0.206232
CEL	0.629638	0.530895	0.233102	0.0316061	0.541839	0.437305	0.61855
MAPK15	0.625232	0.014426	0	0.0230494	0.561983	0	0.352584
TLX1	0.55102	0	0	0.0316061	0.522727	0	0.206232
PLEKHN1	0.538497	0	0	0.237778	0.510847	0	0.754206
